# Variants in Vitamin D-related Genes and Prostate Cancer Risk in Black Men

**DOI:** 10.1101/2024.06.29.24309698

**Authors:** Tracy M. Layne, Joseph H. Rothstein, Xiaoyu Song, Shaneda Warren Andersen, Emma K.T. Benn, Weiva Sieh, Robert J. Klein

## Abstract

**BACKGROUND:** The relationship between vitamin D and prostate cancer has primarily been characterized among White men. However, Black men have higher prostate cancer incidence and mortality rates, chronically low circulating vitamin D levels, and ancestry-specific genetic variants in vitamin D-related genes. Here, we examine six critical genes in the vitamin D pathway and prostate cancer risk in Black men.

**METHODS:** We assessed a total of 69 candidate variants in six genes (*GC, CYP27A1, CYP27B1, CYP24A1, VDR*, and *RXRA*) including functional variants previously associated with prostate cancer and circulating 25(OHD) in White men. Associations with prostate cancer risk were examined using genome-wide association study data for approximately 10,000 prostate cancer cases and 10,000 controls among Black men and over 85,000 cases and 91,000 controls among White men. A statistical significance threshold of 0.000724 was used to account for the 69 variants tested.

**RESULTS:** None of the variants examined were significantly associated with prostate cancer risk among Black men after multiple comparison adjustment. Four variants tested P<0.05 in Black men, including two in *RXRA* (rs41400444 OR=1.09, 95% CI: 1.01-1.17, *P* = 0.024 and rs10881574 OR = 0.93, 0.87-1.00, *P* = 0.046) and two in *VDR* (rs2853563 OR = 1.07, 1.01-1.13, *P* = 0.017 and rs1156882 OR = 1.06, 1.00-1.12, *P* = 0.045). Two variants in *VDR* were also positively associated with risk in White men (rs11568820 OR = 1.04, 1.02-1.06, *P* = 0.00024 and rs4516035 OR = 1.03, 1.01-1.04, *P* = 0.00055).

**CONCLUSION:** We observed suggestive non-significant associations between genetic variants in *RXRA* and *VDR* and prostate cancer risk in Black men. Future research exploring the relationship of vitamin D with cancer risk in Black men will need larger sample sizes to identify ancestry-specific variants relevant to risk in this population.
