## Appendix Table 1 for "Variants in Vitamin D-related Genes and Prostate Cancer Risk in Black Men"

### Sheet: Table A.1
TABLE A.1 Vitamin D Pathway Genetic Variant (N = 69) Association with Prostate Cancer Risk in 21,354 Black Men (10,368 cases and 10,986 controls) and 177,526 White Men (85,554 cases and 91,972 controls)
Chr	Vitamin D Gene	Vitamin D Activity	SNP	GRCh37 Position	EA	Race	EAF	OR	LCL	UCL	P_value
2	CYP27A1 (N = 5 SNPs)	synthesis	rs4674343	219660346	A	Black	0.5353	1	0.9608	1.0408	0.999
						White	0.4947	1.0032	0.9884	1.0183	0.6709
			rs6436086	219640125	T	Black	0.3881	1.0137	0.973	1.0561	0.514
						White	0.5212	1.0029	0.9883	1.0178	0.7031
			rs6436094	219687597	A	Black	0.1718	1.0248	0.9678	1.0852	0.401
						White	0.7538	1.0147	0.9972	1.0326	0.1017
			rs645163	219682257	T	Black	0.1959	1.0318	0.9819	1.0842	0.2164
						White	0.1522	0.9951	0.9741	1.0166	0.6568
			rs647952	219681601	A	Black	0.6851	1.0381	0.9918	1.0866	0.109
						White	0.9186	1.0103	0.9783	1.0433	0.5324
4	GC (N = 4SNPs)	transport	rs1155563	72643488	T	Black	0.8902	1.0338	0.9717	1.0998	0.2942
						White	0.7231	0.9962	0.9797	1.0129	0.6586
			rs2282679	72608383	T	Black	0.908	1.0122	0.9432	1.0862	0.7373
						White	0.7219	1.0041	0.9875	1.021	0.6336
			rs4588	72618323	T	Black	0.1085	0.9618	0.9009	1.0269	0.2445
						White	0.2795	0.9962	0.9797	1.0129	0.6521
			rs7041	72618334	A	Black	0.8289	0.9843	0.929	1.0429	0.5918
						White	0.4271	0.9919	0.9771	1.007	0.2945
9	RXRA (N = 21 SNPs)	facilitates transcription	rs1045570	137332311	T	Black	0.0423	0.9487	0.8542	1.0535	0.3242
						White	0.1839	0.9944	0.9738	1.0155	0.5982
			rs10881574	137205222	T	Black	0.9007	0.9303	0.8668	0.9986	0.04556
						White	0.9233	0.9891	0.9566	1.0226	0.5187
			rs10881582	137256078	A	Black	0.6406	1.02	0.9754	1.0666	0.3846
						White	0.2493	1.0034	0.9843	1.0229	0.7275
			rs11103482	137287860	T	Black	0.3736	0.9799	0.9385	1.0231	0.3572
						White	0.8599	1.0217	0.9972	1.0469	0.08374
			rs11103603	137341600	T	Black	0.3462	0.9927	0.9519	1.0353	0.7318
						White	0.6188	1.0049	0.9877	1.0224	0.5797
			rs11185644	137210863	T	Black	0.4889	0.9783	0.9387	1.0196	0.3012
						White	0.8324	0.9827	0.9608	1.005	0.1284
			rs12339163	137205188	A	Black	0.699	0.9985	0.9564	1.0425	0.947
						White	0.8612	1.0053	0.9831	1.028	0.6464
			rs1536475	137321156	A	Black	0.0471	0.9877	0.8876	1.099	0.8206
						White	0.193	1.0042	0.9843	1.0245	0.6827
			rs1887309	137308242	T	Black	0.2776	0.9987	0.953	1.0466	0.956
						White	0.6574	1.0057	0.9891	1.0226	0.5053
			rs3118526	137337357	T	Black	0.0337	0.9931	0.8843	1.1153	0.9067
						White	0.1384	1.0145	0.9913	1.0382	0.2203
			rs34312136	137269456	T	Black	0.4889	0.9945	0.9552	1.0355	0.7905
						White	0.6227	1.0001	0.9828	1.0177	0.9866
			rs35079168	137280939	A	Black	0.2904	0.9856	0.9422	1.0311	0.5288
						White	0.6098	1.0127	0.9959	1.0297	0.1381
			rs41400444	137231651	T	Black	0.1023	1.0852	1.0107	1.1653	0.02422
						White	0.0938	1.0058	0.9753	1.0373	0.7105
			rs4240705	137311400	A	Black	0.5868	1.0109	0.9686	1.055	0.6209
						White	0.6297	1.0029	0.9869	1.0192	0.7208
			rs4842196	137333228	A	Black	0.3427	1.0147	0.9713	1.06	0.5121
						White	0.7075	1.0023	0.9842	1.0207	0.8094
			rs4917354	137237661	T	Black	0.4584	1.0293	0.9894	1.0709	0.152
						White	0.2999	1.0076	0.9898	1.0258	0.4056
			rs6537944	137312828	T	Black	0.7913	1.0083	0.9573	1.0621	0.7557
						White	0.9124	1.0208	0.9914	1.0511	0.1664
			rs7038018	137309959	T	Black	0.2544	0.9886	0.9446	1.0346	0.619
						White	0.1498	0.9788	0.957	1.0011	0.06302
			rs7853934	137252760	T	Black	0.2694	1.0267	0.9785	1.0772	0.2841
						White	0.2031	1.0031	0.9827	1.024	0.7665
			rs7861779	137309461	T	Black	0.5865	1.008	0.9666	1.0512	0.7104
						White	0.1619	0.9843	0.9628	1.0064	0.1603
			rs7864987	137248166	T	Black	0.4434	0.978	0.9375	1.0203	0.3027
						White	0.757	0.9953	0.9764	1.0146	0.6333
12	near CYP27B1 (tag SNP on MARCHF9)	synthesis	rs1048691	58152948	T	Black	0.347	1.0059	0.9637	1.05	0.7862
						White	0.2143	1.0035	0.9856	1.0218	0.7011
	CYP27B1 (N = 5 SNPs)		rs10877012	58162085	T	Black	0.1295	0.9853	0.9272	1.047	0.6342
						White	0.323	0.9967	0.981	1.0127	0.6803
			rs3782130	58161898	C	Black	0.1344	0.9933	0.9357	1.0545	0.8252
						White	0.3234	0.9967	0.981	1.0127	0.682
			rs4646537	58157281	T	Black	0.9113	1.0047	0.9344	1.0803	0.8981
						White	0.9651	1.027	0.9857	1.0699	0.2025
			rs703842	58162739	A	Black	0.6812	1.0314	0.9879	1.0768	0.1598
						White	0.6729	1.0043	0.9887	1.0202	0.5868
12	VDR (N = 13 SNPs)	transcription factor	rs10783218	48272743	A	Black	0.2014	0.9978	0.9405	1.0587	0.9419
						White	0.0527	0.9519	0.9108	0.9948	0.02837
			rs11568820 - Cdx2	48302545	T	Black	0.7946	1.0564	1	1.116	0.04949
						White	0.2008	1.0354	1.0163	1.0549	0.0002356
			rs11574114	48238883	T	Black	0.1457	1.0289	0.9713	1.0899	0.331
						White	0.0399	1.0141	0.9753	1.0544	0.4795
			rs11574143	48234917	T	Black	0.0887	1.0052	0.9376	1.0776	0.8831
						White	0.103	1.0173	0.9929	1.0424	0.1669
			rs1544410 - Bsm1	48239835	T	Black	0.2991	1.0041	0.9619	1.0481	0.85
						White	0.4005	1.0015	0.9865	1.0167	0.8499
			rs2228570 - Fok1	48272895	A	Black	0.2188	0.9598	0.9143	1.0076	0.09817
						White	0.3731	1.024	1.0078	1.0404	0.003373
			rs2239185	48244559	A	Black	0.5796	1.0036	0.9637	1.0452	0.8619
						White	0.5338	1.0062	0.9913	1.0213	0.4151
			rs2289179	49074539	T	Black	0.441	1.0342	0.9921	1.078	0.114
						White	0.1291	0.9972	0.9754	1.0195	0.8023
			rs2853563	48235738	T	Black	0.1561	1.0696	1.0121	1.1304	0.01726
						White	0.0402	1.0134	0.9746	1.0537	0.5028
			rs3782905	48266167	C	Black	0.2316	0.9991	0.9521	1.0485	0.9701
						White	0.3246	0.9996	0.9839	1.0156	0.9637
			rs4516035	48299826	T	Black	0.9095	1.0627	0.9866	1.1446	0.1086
						White	0.5643	1.0267	1.0115	1.0421	0.0005461
			rs731236 - Taq1	48238757	A	Black	0.7083	1.0295	0.9849	1.0762	0.1976
						White	0.6056	0.9985	0.9834	1.0139	0.8502
			rs7975232 - Apa1	48238837	A	Black	0.6342	0.9906	0.95	1.0331	0.6591
						White	0.5342	1.0067	0.9918	1.0218	0.3786
20	CYP24A1 (N = 21SNPs)	catabolism	rs2762941	52783652	A	Black	0.5102	1.0159	0.9751	1.0584	0.451
						White	0.3736	1.0001	0.9845	1.0159	0.9906
			rs1570669	52774427	A	Black	0.423	0.9961	0.9571	1.0367	0.8483
						White	0.6565	1.0111	0.9955	1.0268	0.1645
			rs2181874	52784478	A	Black	0.4097	1.0053	0.9653	1.0469	0.7987
						White	0.2433	0.9937	0.9767	1.011	0.4757
			rs2248359	52791518	T	Black	0.645	0.9824	0.9426	1.0238	0.3983
						White	0.3957	0.9914	0.9764	1.0067	0.269
			rs2296241	52786219	A	Black	0.509	1.0002	0.9614	1.0406	0.9928
						White	0.5279	0.9822	0.9678	0.9967	0.01733
			rs2426498	52796681	C	Black	0.9635	1.0433	0.9341	1.1653	0.4522
						White	0.8706	0.9937	0.972	1.016	0.5784
			rs2585413	52762480	A	Black	0.3935	0.979	0.9401	1.0196	0.3064
						White	0.2964	0.9909	0.9751	1.007	0.2648
			rs2585415	52762981	A	Black	0.6404	1.0003	0.9594	1.0429	0.9871
						White	0.3512	0.9902	0.9752	1.0055	0.2091
			rs2585424	52798579	T	Black	0.0519	1.0046	0.918	1.0994	0.9208
						White	0.0821	0.9912	0.9646	1.0186	0.5261
			rs2585428	52786897	T	Black	0.4876	0.984	0.9449	1.0248	0.4371
						White	0.4569	0.9918	0.977	1.0069	0.2891
			rs2762932	52768391	T	Black	0.8	0.9734	0.9265	1.0226	0.2843
						White	0.8445	1.0128	0.9925	1.0334	0.22
			rs3787555	52782691	A	Black	0.1489	0.9445	0.8916	1.0005	0.0525
						White	0.2597	0.9869	0.9702	1.0039	0.1293
			rs4809958	52782438	T	Black	0.9302	1.0257	0.9489	1.1087	0.5218
						White	0.8376	1.0027	0.9829	1.023	0.7953
			rs4809960	52786073	T	Black	0.8765	1.0153	0.9538	1.0808	0.6331
						White	0.7566	1.0133	0.9956	1.0313	0.1426
			rs6013897	52742479	A	Black	0.2437	1.0082	0.9583	1.0607	0.75
						White	0.216	1.0094	0.9902	1.029	0.3387
			rs6022999	52788013	A	Black	0.3696	1.0144	0.972	1.0587	0.5114
						White	0.7626	0.9922	0.9749	1.0099	0.3838
			rs6068816	52781091	T	Black	0.0412	0.9657	0.8709	1.0708	0.5075
						White	0.1033	1.0136	0.9889	1.0389	0.2832
			rs6068821	52799201	T	Black	0.4381	0.9945	0.9559	1.0347	0.7869
						White	0.3945	0.9943	0.9794	1.0094	0.4615
			rs6097779	52750059	A	Black	0.1564	1.0387	0.9829	1.0978	0.1787
						White	0.0545	0.9968	0.9651	1.0296	0.8464
			rs6097807	52769455	A	Black	0.523	1.0306	0.9902	1.0726	0.1406
						White	0.7536	1.0062	0.9894	1.0233	0.4704
			rs927650	52772741	T	Black	0.2541	0.9923	0.9478	1.0389	0.7418
						White	0.4706	1.0106	0.9958	1.0255	0.164
Chr = chromosome; SNP = single nucleotide polymorphism; GRCh37 = Genome Reference Consortium Human Build 37; EA = effect allele; EAF = effect allele frequency; OR = odds ratio; LCI = lower confidence limit; UCI = upper confidence limit; VDR = vitamin D receptor; RXRA = retinoid X receptor alpha
